# The thalamus and its subnuclei: a gateway to obsessive-compulsive disorder

**DOI:** 10.1101/2021.09.06.21262530

**Authors:** findings from the ENIGMA-OCD Working Group, Cees J. Weeland, Selina Kasprzak, Niels T. de Joode, Yoshinari Abe, Pino Alonso, Stephanie H. Ameis, Alan Anticevic, Paul D. Arnold, Srinivas Balachander, Nerisa Banaj, Nuria Bargallo, Marcelo C. Batistuzzo, Francesco Benedetti, Jan C. Beucke, Irene Bollettini, Vilde Brecke, Silvia Brem, Carolina Cappi, Yuqi Cheng, Kang Ik K. Cho, Daniel L. C. Costa, Sara Dallaspezia, Damiaan Denys, Goi Khia Eng, Sónia Ferreira, Jamie D. Feusner, Martine Fontaine, Jean-Paul Fouche, Rachael G. Grazioplene, Patricia Gruner, Mengxin He, Yoshiyuki Hirano, Marcelo Q. Hoexter, Hao Hu, Chaim Huyser, Fern Jaspers-Fayer, Norbert Kathmann, Christian Kaufmann, Minah Kim, Kathrin Koch, Yoo Bin Kwak, Jun Soo Kwon, Luisa Lazaro, Chiang-Shan R. Li, Christine Lochner, Rachel Marsh, Ignacio Martínez-Zalacaín, David Mataix-Cols, Jose M Menchón, Luciano Minnuzi, Pedro Silva Moreira, Pedro Morgado, Akiko Nakagawa, Takashi Nakamae, Janardhanan C. Narayanaswamy, Erika L. Nurmi, Joseph O’Neill, Ana E. Ortiz, Jose C. Pariente, John Piacentini, Maria Picó-Pérez, Federica Piras, Fabrizio Piras, Christopher Pittenger, Y.C. Janardhan Reddy, Daniela Rodriguez-Manrique, Yuki Sakai, Eiji Shimizu, Venkataram Shivakumar, Helen Blair Simpson, Noam Soreni, Carles Soriano-Mas, Nuno Sousa, Gianfranco Spalletta, Emily R. Stern, Michael C. Stevens, S. Evelyn Stewart, Philip R. Szeszko, Jumpei Takahashi, Tais Tanamatis, Anders Lillevik Thorsen, David F. Tolin, Ysbrand D. van der Werf, Hein van Marle, Guido A. van Wingen, Daniela Vecchio, Ganesan Venkatasubramanian, Susanne Walitza, Jicai Wang, Zhen Wang, Anri Watanabe, Lidewij H. Wolters, Xiufeng Xu, Je-Yeon Yun, Qing Zhao, the ENIGMA-OCD working group, Tonya White, Paul .M. Thompson, Dan J. Stein, Odile A. van den Heuvel, Chris Vriend

## Abstract

**Objective:** Higher thalamic volume has been found in children with obsessive-compulsive disorder (OCD) and children with clinical-level symptoms within the general population. Particular thalamic subregions may drive these differences. The ENIGMA-OCD working group conducted mega- and meta-analyses to study thalamic subregional volume in OCD across the lifespan.

**Method:** Structural T_1_-weighted brain magnetic resonance imaging (MRI) scans from 2,649 OCD patients and 2,774 healthy controls across 29 sites (50 datasets) were processed using the FreeSurfer built-in *ThalamicNuclei* pipeline to extract five thalamic subregions. Volume measures were harmonized for site effects using ComBat before running separate multiple linear regression models for children, adolescents, and adults to estimate volumetric group differences. All analyses were preregistered (https://osf.io/73dvy) and adjusted for age, sex and intracranial volume.

**Results:** Unmedicated pediatric OCD patients (< 12 years) had larger lateral (*d* = 0.46), pulvinar (*d* = 0.33), ventral (*d* = 0.35) and whole thalamus (*d* = 0.40) volumes at unadjusted *p*-values <0.05. Adolescent patients showed no volumetric differences. Adult OCD patients compared with controls had smaller volumes across all subregions (anterior, lateral, pulvinar, medial, and ventral) and smaller whole thalamic volume (*d* = -0.15 to -0.07) after multiple comparisons correction, mostly driven by medicated patients and associated with symptom severity. The anterior thalamus was also significantly smaller in patients after adjusting for thalamus size.

**Conclusion:** Our results suggest that OCD-related thalamic volume differences are global and not driven by particular subregions and that the direction of effects are driven by both age and medication status.
