## Supplementary material for "The thalamus and its subnuclei: a gateway to obsessive-compulsive disorder": ENIGMA-OCD Working group contributor list - alphabetical

### Sheet: OUTPUT_DATA
ENIGMA OCD Working Group Thalamic Nuclei project - full contributor list
	Degree/Title	E-mail	ORCID	Affiliation 1	Affiliation 2	Affiliation 3	Affiliation 4
Yoshinari Abe	M.D., Ph.D.	abeyoshi@koto.kpu-m.ac.jp	0000-0001-8348-0801	Department of Psychiatry, Graduate School of Medical Science, Kyoto Prefectural University of Medicine
Pino Alonso	M.D., Ph.D.	mpalonso@bellvitgehospital.cat	0000-0002-5779-9111	Bellvitge Biomedical Research Insitute-IDIBELL, Bellvitge University Hospital, Barcelona, Spain	CIBERSAM, Barcelona, Spain	Department of Clinical Sciences, University of Barcelona, Barcelona, Spain
Stephanie H. Ameis	M.D., MSc	stephanie.ameis@camh.ca	0000-0002-7282-6077	Campbell Family Mental Health Research Institute, Centre for Addiction and Mental Health	Department of Psychiatry, University of Toronto, Toronto, Ontario	Program in Neurosciences and Mental Health, The Hospital for Sick Children, Toronto, ON, Canada
Alan Anticevic	Ph.D.	alan.anticevic@yale.edu	0000-0002-4324-0536	Departments of Psychiatry and Neuroscience, Yale University, New Haven, CT
Paul D. Arnold	M.D., Ph.D.	paul.arnold@ucalgary.ca	0000-0003-2496-4624	The Mathison Centre for Mental Health Research & Education	Departments of Psychiatry and Medical Genetics, Cumming School of Medicine, University of Calgary, Calgary, AB, Canada
Srinivas Balachander	M.D.	srinivasbalachander@gmail.com	0000-0001-6729-6414	OCD clinic, Department of Psychiatry, National Institute of Mental Health And Neurosciences (NIMHANS), Bangalore, India
Nerisa Banaj	Ph.D.	n.banaj@hsantalucia.it	0000-0002-6317-8549	Laboratory of Neuropsychiatry, Department of Clinical and Behavioral Neurology, IRCCS Santa Lucia Foundation, Rome, Italy
Nuria Bargallo	M.D., Ph.D.	bargallo@clinic.cat	0000-0001-6284-5402	Magnetic Resonance Image Core Facility, Institut d'Investigacions Biom?diques August Pi i Sunyer (IDIBAPS)	Image Diagnostic Center, Hospital Clinic, Barcelona, Spain
Marcelo C. Batistuzzo	Ph.D.	marcelobatistuzzo@gmail.com	0000-0003-1347-8241	Departamento de Psiquiatria, Hospital das Clinicas HCFMUSP, Faculdade de Medicina, Universidade de Sao Paulo, Sao Paulo, SP, BR.	Departament of Methods and Techniques in Psychology, Pontificial Catholic University of Sao Paulo, SP, Brazil
Francesco Benedetti	M.D.	benedetti.francesco@hsr.it	0000-0003-4949-856X	Vita-Salute San Raffaele University, Milano, Italy	Psychiatry & Clinical Psychobiology, Division of Neuroscience, IRCCS San Raffaele Scientific Institute, Milano
Sara Bertolín	M.D.	sara.betr@gmail.com	0000-0003-1468-7862	Bellvitge Biomedical Research Institute-IDIBELL, Bellvitge University Hospital, Barcelona, Spain	Department of Clinical Sciences, University of Barcelona, Barcelona, Spain
John R. Best	Ph.D.	john.best@bcchr.ca	0000-0001-5775-7053	Department of Psychiatry, University of British Columbia, Vancouver, Canada	Department of Gerontology, Simon Fraser University, Burnaby, Canada
Jan C. Beucke	Ph.D.	jan.beucke@ki.se	0000-0002-8450-1923	Department of Psychology, Humboldt-Universität zu Berlin, Berlin, Germany	Department of Clinical Neuroscience, Centre for Psychiatric Research and Education, Karolinska Institutet, Stockholm, Sweden	Department of Medical Psychology, Medical School Hamburg, Hamburg, Germany
Irene Bollettini	Ph.D.	bollettini.irene@hsr.it	0000-0003-3666-3538	Psychiatry and Clinical Psychobiology, Division of Neuroscience, Scientific Institute Ospedale San Raffaele, Milano, Italy
Vilde Brecke	MSc	vilde.brecke@gmail.com		Bergen Center for Brain Plasticity, Haukeland University Hospital, Bergen, Norway
Silvia Brem	Ph.D.	silvia.brem@kjpd.uzh.ch	0000-0002-8031-1305	Department of Child and Adolescent Psychiatry and Psychotherapy, University Hospital of Psychiatry Zurich, University of Zurich, Switzerland	Neuroscience Center Zurich, University of Zurich and ETH Zurich, Switzerland
Rosa Calvo	M.D., Ph.D.	rcalvo@clinic.cat	0000-0001-9572-4228	Department of Child and Adolescent Psychiatry and Psychology, Hospital Clinic, Barcelona, Spain. CIBERSAM	Institut of Neuroscience, University of Barcelona, Spain
Carolina Cappi	Ph.D.	carolina.cappi@mssm.edu	0000-0001-6661-3756	Icahn School of Medicine at Mount Sinai Department of Psychiatry: New York, NY, US
Yuqi Cheng	M.D., Ph.D.	yuqicheng@126.com	0000-0003-4574-7063	Department of Psychiatry,First Affiliated Hospitalof Kunming Medical University
Kang Ik K. Cho	Ph.D.	kevincho@bwh.harvard.edu		Psychiatry Neuroimaging Laboratory, Department of Psychiatry, Brigham and Women's Hospital, Harvard Medical School, Boston, MA, USA	Department of Brain and Cognitive Sciences, Seoul National University College of Natural Science, Seoul, Republic of Korea
Ana Coelho	MSc	acoelho.tkd@gmail.com	0000-0001-8489-5750	Life and Health Sciences Research Institute (ICVS), School of Medicine, University of Minho, Braga, Portugal	ICVS/3B's, PT Government Associate Laboratory, Braga/Guimarães, Portugal.	Clinical Academic Center - Braga, Braga, Portugal
Daniel L. C. Costa	MD, PhD	danielcosta228@gmail.com	0000-0001-7916-8567	Obsessive-Compulsive Spectrum Disorders Program, Departamento e Instituto de Psiquiatria, Hospital das Clínicas, Faculdade de Medicina, Universidade de São Paulo (USP), São Paulo, SP, Brazil
Beatriz Couto	M.D.	beatriz.azevedo.couto@gmail.com		Life and Health Sciences Research Institute (ICVS), School of Medicine, University of Minho, Braga, Portugal	ICVS/3B's, PT Government Associate Laboratory, Braga/Guimarães, Portugal.	Clinical Academic Center - Braga, Braga, Portugal
Beatriz Couto	M.D.	beatriz.azevedo.couto@gmail.com	0000-0002-3746-9959	Life and Health Sciences Research Institute (ICVS), School of Medicine, University of Minho, Braga, Portugal	ICVS/3B's, PT Government Associate Laboratory, Braga/Guimarães, Portugal.	Clinical Academic Center - Braga, Braga, Portugal
Sara Dallaspezia	M.D.	dallaspezia.sara@hsr.it	0000-0003-3115-1808	IRCCS Ospedale San Raffaele, Milano Italy Psychiatry
Niels T. de Joode	MSc	n.dejoode@amsterdamumc.nl	0000-0002-2097-2283	Amsterdam UMC, Vrije Universiteit Amsterdam, Dept. Psychiatry, Dept. Anatomy and Neurosciences
Stella J. de Wit	M.D. Ph.D.	stelladewit@gmail.com		Amsterdam UMC, Vrije Universiteit, Dept. of Psychiatry, Amsterdam Neuroscience, Amsterdam, the Netherlands	Antoni van Leeuwenhoek hospital, Dept. of Psychiatry, Amsterdam, the Netherlands
Damiaan Denys	M.D., Ph.D.	d.denys@amsterdamumc.nl	0000-0002-3191-3844	Amsterdam UMC, University of Amsterdam, Department of Psychiatry, Amsterdam Neuroscience, Amsterdam, The Netherlands
Diniz J.B.	M.D, PhD	juliana.diniz@hc.fm.usp.br	0000-0001-9486-3779	Department of Psychiatry, Hospital das Clínicas, University of São Paulo, São Paulo, Brazil
Goi Khia Eng	Ph.D.	goikhia.eng@nyulangone.org	0000-0001-7189-2868	Department of Psychiatry, New York University School of Medicine, New York, NY	Clinical Research, Nathan Kline Institute for Psychiatric Research, Orangeburg, NY
Sónia Ferreira + S. Ferreira	PhD	soniamgaf@gmail.com	0000-0002-3527-1623	Life and Health Sciences Research Institute (ICVS), School of Medicine, University of Minho, Braga, Portugal	ICVS/3B's, PT Government Associate Laboratory, Braga/Guimarães, Portugal	Clinical Academic Center - Braga, Braga, Portugal
Jamie D. Feusner	M.D.	jfeusner@mednet.ucla.edu	0000-0002-0391-345X	Centre for Addiction and Mental Health; Department of Psychiatry, University of Toronto, Toronto, Canada	Semel Institute for Neuroscience and Human Behavior, Department of Psychiatry and Biobehavioral Sciences, University of California Los Angeles, Los Angeles, United States
Martine Fontaine	M.A.	Martine.Fontaine@nyspi.columbia.edu		Columbia University Medical College, Columbia University, New York, NY, U.S.A.
Jean-Paul Fouche	Ph.D.	jfouche@sun.ac.za	0000-0002-0830-2324	Department of Psychiatry and Mental Health, University of Cape Town, Cape Town, South Africa
Rachael G. Grazioplene	Ph.D.	rachael.grazioplene@yale.edu	0000-0001-8708-4531	Department of Psychiatry, Yale University, New Haven, CT
Patricia Gruner	Ph.D.	patricia.gruner@yale.edu		Department of Psychiatry, Yale University, New Haven, CT
Mengxin He	M.D., Ph.D.	kekemeike@163.com		Department of Psychiatry, First Affiliated Hospitalof Kunming Medical University
Yoshiyuki Hirano	Ph.D.	hirano@chiba-u.jp	0000-0003-3844-3061	Research Center for Child Mental Development, Chiba University, Chiba, Japan	United Graduate School of Child Development, Osaka University, Kanazawa University, Hamamatsu University School of Medicine, Chiba University and University of Fukui, Suita, Japan
Marcelo Q. Hoexter	M.D, PhD	mqhoexter@gmail.com	0000-0002-9302-4380	Departamento de Psiquiatria, Hospital das Clinicas HCFMUSP, Faculdade de Medicina, Universidade de Sao Paulo, Sao Paulo, SP, BR.
Hao Hu	M.D.,Ph.D	huhao8606@163.com		Shanghai Mental Health Center, Shanghai Jiao Tong University School of Medicine
Chaim Huyser	M.D., Ph.D.	c.huijser@levvel.nl	0000-0001-8757-3124	Levvel, Academic Center for Child and Adolescent Psychiatry, Amsterdam, the Netherlands	Amsterdam UMC, department of child and adolescent psychiatry Amsterdam, the Netherlands
Wu Jeong Hwang (WJH)	BBmed (Honours)	hwj7942@gmail.com	0000-0002-2546-3103	Seoul National University, College of Natural Sciences, Department of Brain and Cognitive Sciences, Seoul, Republic of Korea
Toshikazu Ikuta	Ph.D.	tikuta@olemiss.edu	0000-0003-0848-302X	Department of Communication Sciences and Disorders, University of Mississippi, MS, USA
Fern Jaspers-Fayer	Ph.D.	fern.fayer@gmail.com	0000-0002-5107-4945	Department of Psychiatry, University of British Columbia, Vancouver, Canada	British Columbia Children’s Hospital Research Institute, Vancouver, Canada
Selina Kasprzak	MSc	s.kasprzak@amsterdamumc.nl	0000-0003-1605-2828	Amsterdam UMC, Vrije Universiteit Amsterdam, Dept. Psychiatry, Dept. Anatomy
Norbert Kathmann	Ph.D.	kathmann@hu-berlin.de	0000-0002-1348-7060	Department of Psychology, Humboldt-Universität zu Berlin, Berlin, Germany
Christian Kaufmann	Ph.D.	christian.kaufmann@hu-berlin.de	0000-0003-2993-4627	Department of Psychology, Humboldt-Universität zu Berlin, Germany
Minah Kim	MD, PhD/Professor	verte82@snu.ac.kr	0000-0001-8668-0817	Seoul National University Hospital, Department of Neuropsychiatry, Seoul, Republic of Korea	Seoul National University College of Medicine, Department of Psychiatry, Seoul, Republic of Korea
Kathrin Koch	Ph.D.	kathrin.koch@tum.de	0000-0003-4664-8016	Department of Neuroradiology, Klinikum rechts der Isar, Technische Universität München, Germany	TUM-Neuroimaging Center (TUM-NIC) of Klinikum rechts der Isar, Technische Universität München, Germany
Gerd Kvale	Ph.D.	gerd.kvale@helse-bergen.no		Bergen Center for Brain Plasticity, Haukeland University Hospital, Bergen, Norway	Department of Clinical Psychology, University of Bergen, Bergen, Norway
Yoo Bin Kwak	BA	yoobinkwak@snu.ac.kr	0000-0001-6959-495X	Department of Brain and Cognitive Sciences, Seoul National University College of Natural Science, Seoul, Republic of Korea
Jun Soo Kwon	M.D., Ph.D.	kwonjs@snu.ac.kr	0000-0002-1060-1462	Department of Psychiatry, Seoul National University College of Medicine, Seoul, Republic of Korea	Department of Neuropsychiatry, Seoul National University Hospital, Seoul, Republic of Korea	Department of Brain and Cognitive Sciences, Seoul National University College of Natural Science, Seoul, Republic of Korea	Institute of Human Behavioral Medicine, SNU-MRC, Seoul, Republic of Korea
Luisa Lazaro	M.D., Ph.D.	llazaro@clinic.cat		Department of Child and Adolescent Psychiatry and Psychology, Hospital Clinic, IDIBAPS, Barcelona, Spain.	Department of Medicine, University of Barcelona, Spain	CIBERSAM, Spain
Junhee Lee	M.D./Dr.	j.lee@snu.ac.kr	0000-0003-4327-1911	Institute of Human Behavioral Medicine, Seoul National University Medical Research Center, Seoul, South Korea
Chiang-shan R. Li	M.D., Ph.D.	chiang-shan.li@yale.edu	0000-0002-9393-1212	Departments of Psychiatry and of Neuroscience, Yale University, New Haven, CT
Christine Lochner	Ph.D.	cl2@sun.ac.za	0000-0002-4766-3704	Stellenbosch University, SAMRC Unit on Risk and Resilience in Mental Disorders, Department of Psychiatry, South Africa
Antonio Carlos Lopes	M.D, Ph.D	antonioclopesmd@gmail.com	0000-0002-3075-6795	Department of Psychiatry, University of Sao Paulo Medical School
Machado-Sousa M	MSc	mafaldagmsousa@gmail.com	0000-0003-3890-0007	Life and Health Sciences Research Institute (ICVS), School of Medicine, University of Minho, Braga, Portugal	ICVS/3B's, PT Government Associate Laboratory, Braga/Guimarães, Portugal.	Clinical Academic Center - Braga, Braga, Portugal
Rachel Marsh	Ph.D.	Rachel.Marsh@nyspi.columbia.edu	0000-0003-1204-3844	Columbia University Medical College, Columbia University, New York, NY, U.S.A.
Ignacio Martínez-Zalacaín	MSc	imartinezz@outlook.es	0000-0002-4036-0284	Bellvitge Biomedical Research Insitute-IDIBELL, Bellvitge University Hospital, Barcelona, Spain	Department of Clinical Sciences, University of Barcelona, Barcelona, Spain
Yoshitada Masuda	Ph.D.	masuda.yoshitada@hospital.chiba-u.jp	0000-0002-3046-5111	Department of Radiology, Chiba University Hospital, Chiba, Japan
David Mataix-Cols	Ph.D.	david.mataix.cols@ki.se	0000-0002-4545-0924	Department of Clinical Neuroscience, Centre for Psychiatric Research and Education, Karolinska Institutet, Stockholm, Sweden	Stockholm Health Care Services, Region Stockholm, Stockholm, Sweden
Koji Matsumoto	Ph.D.	matumoto@chiba-u.jp	0000-0003-0423-3226	Chiba University Hospital, Department of Radiology, Chiba, Japan
Jose M Menchón	M.D., Ph.D.	jmenchon@bellvitgehospital.cat	0000-0002-6231-6524	Bellvitge Biomedical Research Insitute-IDIBELL, Bellvitge University Hospital, Barcelona, Spain	CIBERSAM, Barcelona, Spain	Department of Clinical Sciences, University of Barcelona, Barcelona, Spain
Euripedes Constantino Miguel	PhD, M.D	ecmiguel@usp.br	0000-0002-9393-3103	Department of Psychiatry, Faculdade de Medicina, Universidade de São Paulo, São Paulo, Brazil
Luciano Minnuzi	M.D., Ph.D.	Minnuzi@mcmaster.ca		Department of Psychiatry and Behavioral Neurosciences, McMaster University, Hamilton, Ontario, Canada		Offord Centre for Child Studies, Hamilton, Ontario, Canada
Pedro Silva Moreira	Ph.D.	pedromsmoreira@gmail.com	0000-0002-2800-3903	Life and Health Sciences Research Institute (ICVS), School of Medicine, University of Minho, Braga, Portugal	ICVS/3B's, PT Government Associate Laboratory, Braga/Guimarães, Portugal.	Psychological Neuroscience Lab, CIPsi, School of Psychology, University of Minho, Braga, Portugal
Astrid Morer	M.D., Ph.D.	amorer@clinic.cat	0000-0001-8109-7008	Department of Child and Adolescent Psychiatry and Psychology, Hospital Cl?nic, Barcelona, Spain. CIBERSAM	Department of Medicine, University of Barcelona, Spain	IDIBAPS
Pedro Morgado	M.D, PhD	pedromorgado@med.uminho.pt	0000-0003-3880-3258	Life and Health Sciences Research Institute (ICVS), School of Medicine, University of Minho, Braga, Portugal	ICVS-3Bs PT Government Associate Laboratory, Braga, Portugal	Clinical Academic Center-Braga (2CA), Braga, Portugal	Hospital de Braga, Braga, Portugal
Akiko Nakagawa	M.D., Ph.D.	akikon@chiba-u.jp		Research Center for Child Mental Development, Chiba University, Chiba, Japan
Takashi Nakamae	M.D., Ph.D.	nakamae@koto.kpu-m.ac.jp	0000-0003-4265-198X	Graduate School of Medical Science Kyoto Prefectural University of Medicine, Department of Psychiatry, Kyoto, Japan
Janardhanan C. Narayanaswamy	M.D.	jcn.nimhans@gmail.com		OCD clinic, Department of Psychiatry, National Institute of Mental Health And Neurosciences (NIMHANS), Bangalore, India
Jin Narumoto	M.D. PhD.	jnaru@koto.kpu-m.ac.jp	0000-0002-8262-3177	Graduate School of Medical Science, Kyoto Prefectural University of Medicine, Department of Psychiatry, Kyoto, Japan
Masato Nihei	Ph.D.	nmasa02@gmail.com		Research Center for Child Mental Development, Chiba University, Chiba, Japan
Erika L. Nurmi	M.D., Ph.D.	enurmi@g.ucla.edu	0000-0003-4893-8957	Department of Psychiatry and Biobehavioral Sciences, University of California, Los Angeles; Los Angeles, USA
Joseph O'Neill	Ph.D.	joneill@mednet.ucla.edu	0000-0003-2216-3903	Division of Child and Adolescent Psychiatry, UCLA Semel Institute For Neuroscience
Ana E. Ortiz	M.D., Ph.D.	aeortiz@clinic.cat	0000-0002-9453-0568	Department of Child and Adolescent Psychiatry and Psychology, Institute of Neuroscience, Hospital Clinic, Barcelona, Spain.	Institut d'Investigacions Biomèdiques August Pi i Sunyer (IDIBAPS), Barcelona, Spain
Jose C. Pariente	MSc.	pariente@clinic.cat	0000-0003-2649-9164	Magnetic Resonance Image Core Facility, Institut d'Investigacions Biomediques August Pi i Sunyer (IDIBAPS)
Hyungyou Park H.P.	Master of Science/MSc	hyungyou_park@snu.ac.kr		Department of Brain and Cognitive Sciences, Seoul National University College of Natural Sciences, Seoul, Republic of Korea
John Piacentini	Ph.D.	jpiacentini@mednet.ucla.edu	0000-0003-4195-7194	UCLA Semel Institute, Division of Child and Adolescent Psychiatry, Los Angeles, CA US
Maria Picó-Pérez	Ph.D.	mariapico231@gmail.com	0000-0002-1573-2445	Life and Health Sciences Research Institute (ICVS), School of Medicine, University of Minho, Braga, Portugal	ICVS/3B's, PT Government Associate Laboratory, Braga/Guimarães, Portugal.	Clinical Academic Center - Braga, Braga, Portugal
Fabrizio Piras	Ph.D.	f.piras@hsantalucia.it	0000-0003-3566-5494	Laboratory of Neuropsychiatry, Department of Clinical and Behavioral Neurology, IRCCS Santa Lucia Foundation, Rome, Italy
Federica Piras	Ph.D.	federica.piras@hsantalucia.it	0000-0002-9546-7038	Laboratory of Neuropsychiatry, Department of Clinical and Behavioral Neurology, IRCCS Santa Lucia Foundation, Rome, Italy
Christopher Pittenger	M.D., Ph.D.	christopher.pittenger@yale.edu	0000-0003-2117-9321	Department of Psychiatry and Yale Child Study Center, Yale University, New Haven, CT
Sara Poletti	Ph.D.	poletti.sara@hsr.it	0000-0001-9594-0246	IRCCS Scientific Institute San Raffaele, Division of Neuroscience, Psychiatry and Psychobiology Unit, Milan, Italy
Eva Real	M.D., Ph.D.	ereal@idibell.cat	0000-0003-4523-1649	Department of Psychiatry, Bellvitge University Hospital-IDIBELL, C/Feixa Llarga s/n, 08907, Barcelona, Spain
Y.C. Janardhan Reddy	M.D.	ycjreddy@gmail.com	0000-0002-9925-9631	OCD clinic, Department of Psychiatry, National Institute of Mental Health And Neurosciences (NIMHANS), Bangalore, India
Daniela Rodriguez-Manrique	MSc.	daniela@rodriguez-manrique.com	0000-0002-6867-0727	Department of Diagnostic and Interventional Neuroradiology, School of Medicine, Technical University of Munich	TUM-Neuroimaging Center (TUM-NIC) of Klinikum rechts der Isar, Technische Universität München, Germany	Graduate School of Systemic Neurosciences (GSN), Ludwig-Maximilians-Universität
Yuki Sakai	M.D., Ph.D.	yuki1209@koto.kpu-m.ac.jp	0000-0003-2475-8548	Department of Psychiatry, Graduate School of Medical Science, Kyoto Prefectural University of Medicine, Kyoto, Japan.	Department of Neural computation for Decision-Making, advanced Telecommunications research institute international Brain information communication research laboratory group, Kyoto, Japan
Cinto Segalàs	M.D., Ph.D.	csegalas@bellvitgehospital.cat	0000-0002-0959-0356	Department of Psychiatry, Bellvitge University Hospital. Bellvitge Biomedical Research Institute (IDIBELL), Neurosciences Group - Psychiatry and Mental Health, Feixa Llarga s/n. 08907, L’Hospitalet de Llobregat, Barcelona, Spain	Centro de Investigación Biomédica en Red de Salud Mental (CIBERSAM), Carlos III Health Institute, Madrid, Spain	Department of Clinical Sciences, School of Medicine, Universitat de Barcelona, Barcelona, Spain
Roseli G. Shavitt	M.D, PhD	roseli.gshavitt@hc.fm.usp.br	0000-0001-5959-5748	Department & Institute of Psychiatry, University of Sao Paulo Medical School	Departamento e Instituto de Psiquiatria da Faculdade de Medicina da Universidade de Sao Paulo
Eiji Shimizu	M.D., Ph.D.	eiji@faculty.chiba-u.jp	0000-0002-6741-9338	Research Center for Child Mental Development, Chiba University, Chiba, Japan
Venkataram Shivakumar	Ph.D.	drshiv.nimhans@gmail.com	0000-0003-0353-8597	Department of Integrative Medicine, National Institute of Mental Health And Neurosciences (NIMHANS), Bangalore, India
Helen Blair Simpson	M.D., Ph.D.	Blair.Simpson@nyspi.columbia.edu	0000-0003-1860-7874	Columbia University Irving Medical College, Columbia University, New York, NY, U.S.A.	New York State Psychiatric Institute
Noam Soreni	M.D.	nsoreni@stjoes.ca	0000-0001-8865-4583	Department of Psychiatry and Behavioral Neurosciences, McMaster University, Hamilton, Ontario, Canada	Pediatric OCD Consultation Team, Anxiety Treatment and Research Center, Hamilton, Ontario, Canada
Carles Soriano-Mas	Ph.D.	csoriano@idibell.cat	0000-0003-4574-6597	Bellvitge Biomedical Research Insitute-IDIBELL, Bellvitge University Hospital, Barcelona, Spain	CIBERSAM, Barcelona, Spain	Department of Psychobiology and Methodology of Health Sciences, Universitat Autònoma de Barcelona, Barcelona, Spain
Nuno Sousa	M.D., Ph.D.	njcsousa@med.uminho.pt		Life and Health Sciences Research Institute (ICVS), School of Medicine, University of Minho, Braga, Portugal	ICVS/3B's, PT Government Associate Laboratory, Braga/Guimarães, Portugal.	Clinical Academic Center - Braga, Braga, Portugal
Gianfranco Spalletta	M.D., Ph.D.	g.spalletta@hsantalucia.it	0000-0002-7432-4249	IRCCS Santa Lucia Foundation, Laboratory of Neuropsychiatry, Rome, Italy	Baylor College of Medicine, Department of Psychiatry and Behavioral Sciences, Houston, Texas, USA
Dan J. Stein	M.D., Ph.D.	dan.stein@uct.ac.za	0000-0001-7218-7810	SAMRC Unit on Risk & Resilience in Mental Disorders, Dept of Psychiatry & Neuroscience Institute, University of Cape Town
Emily R. Stern	Ph.D.	emily.stern@nyulangone.org		Department of Psychiatry, New York University School of Medicine, New York, NY	Clinical Research, Nathan Kline Institute for Psychiatric Research, Orangeburg, NY
Michael C. Stevens	Ph.D.	michael.stevens@hhchealth.org	0000-0002-3799-5465	Institute of Living, Hartford, CT, USA	Yale University School of Medicine, New Haven, CT, USA
S. Evelyn Stewart	M.D.	evelyn.stewart@ubc.ca	0000-0002-0994-6383	Department of Psychiatry, University of British Columbia, Vancouver, Canada	British Columbia Children's Hospital Research Institute, Vancouver, Canada	BC Mental Health and Substance Use Services Research Institute, Vancouver, Canada
Philip R. Szeszko	Ph.D.	philip.szeszko@mssm.edu	0000-0002-6383-6142	Department of Psychiatry, Icahn School of Medicine at Mount Sinai, New York, NY	James J. Peters VA Medical Center, Mental Illness Research, Education and Clinical Center, Bronx, NY
Jumpei Takahashi	M.D., Ph.D.	jumpei-t@chiba-u.jp	0000-0002-7390-3919	Department of Child Psychiatry, Chiba University Hospital, Chiba, Japan
Tais Tanamatis	B.S.	taistanamatis@live.com		Departamento de Psiquiatria, Hospital das Clinicas HCFMUSP, Faculdade de Medicina, Universidade de Sao Paulo, Sao Paulo, SP, BR.
Jinsong Tang	M.D., Ph.D.	tangjinsong@zju.edu.cn	0000-0003-3796-1377	Department of Psychiatry, Zhejiang University School of Medicine, Hangzhou, China	Department of Psychiatry, the Second Xiangya Hospital, Central South University, Changsha, Hunan, China
Paul M. Thompson	Ph.D.	pthomp@usc.edu	0000-0002-4720-8867	Imaging Genetics Center, Stevens Institute for Neuroimaging & Informatics, Keck School of Medicine, University of Southern California, Los Angeles, CA, USA
Anders Lillevik Thorsen	Ph.D.	anders.l.thorsen@gmail.com	0000-0003-2836-5223	Bergen Center for Brain Plasticity, Haukeland University Hospital, Bergen, Norway	Centre for Crisis Psychology, University of Bergen, Bergen, Norway
David Tolin	Ph.D.	david.tolin@hhchealth.org	0000-0003-0123-889X	Institute of Living/Hartford Hospital, Hartford, CT USA	Yale University School of Medicine, New Haven, CT, USA
Odile A. van den Heuvel	M.D., Ph.D.	oa.vandenheuvel@amsterdamumc.nl	0000-0002-9804-7653	Amsterdam UMC, Vrije Universiteit Amsterdam, Dept. Psychiatry, Dept. Anatomy & Neuroscience, Amsterdam Neuroscience, Amsterdam, Netherlands
Ysbrand D. van der Werf	Ph.D.	yd.vanderwerf@amsterdamumc.nl	0000-0003-2370-9584	Amsterdam UMC, Vrije Universiteit Amsterdam, Department of Anatomy and Neurosciences
Wieke van Leeuwen	M.D.	wiekevanleeuwen@gmail.com	0000-0002-4722-0444	Amsterdam UMC, University of Amsterdam, Department of Psychiatry, Amsterdam Neuroscience, Amsterdam, The Netherlands
Hein van Marle	M.D., Ph.D.	H.vanMarle@ggzingeest.nl	0000-0003-3543-4135	Amsterdam UMC, Vrije Universiteit, Department of Psychiatry, Amsterdam Neuroscience, Amsterdam, The Netherlands
Guido A. van Wingen	Ph.D.	guidovanwingen@gmail.com	0000-0003-3076-5891	Amsterdam UMC, University of Amsterdam, Department of Psychiatry, Amsterdam Neuroscience, Amsterdam, The Netherlands
Daniela Vecchio	Ph.D.	d.vecchio@hsantalucia.it	0000-0001-8428-7376	Laboratory of Neuropsychiatry, Department of Clinical and Behavioral Neurology, IRCCS Santa Lucia Foundation, Rome, Italy
Dick J. Veltman	MD PhD	dj.veltman@amsterdamumc.nl		Dept. Psychiatry, Amsterdam UMC, location VUMC, Amsterdam, the Netherlands	Amsterdam Neuroscience, Amsterdam, the Netherlands
Venkatasubramanian G	M.D., Ph.D., / Professor	venkat.nimhans@gmail.com	0000-0002-0949-898X	National Institute of Mental Health And Neurosciences, Department of Psychiatry, Bengaluru, India
Chris Vriend	Ph.D.	c.vriend@amsterdamumc.nl	0000-0003-3111-1304	Amsterdam UMC, Vrije Universiteit Amsterdam, Dept. Psychiatry, Dept. Anatomy
Susanne Walitza	M.D.	Susanne.Walitza@pukzh.ch	0000-0002-8161-8683	Department of Child and Adolescent Psychiatry and Psychotherapy, University Hospital of Psychiatry Zurich, University of Zurich, Switzerland	Neuroscience Center Zurich, University of Zurich and ETH Zurich, Switzerland
Jicai Wang	M.D., Ph.D.	htjc2002@sina.com	0000-0001-7980-4412	Department of Psychiatry,First Affiliated Hospitalof Kunming Medical University
Zhen Wang	M.D., Ph.D.	wangzhen@smhc.org.cn	0000-0001-5971-7100	Shanghai Mental Health Center, Shanghai Jiao Tong University School of Medicine
Anri Watanabe	M.D., Ph.D.	z2aanri@koto.kpu-m.ac.jp	0000-0002-6753-1370	Department of Psychiatry, Graduate School of Medical Science, Kyoto Prefectural University of Medicine, Kyoto, JAPAN
Cees J. Weeland	M.D.	c.j.weeland@amsterdamumc.nl	0000-0003-1238-3769	Amsterdam UMC, Vrije Universiteit Amsterdam, Dept. Psychiatry, Dept. Anatomy	Erasmus Medical Center, Dept. Child and Adolescent Psychiatry/Psychology, Wytemaweg 8, 3015 GD, Rotterdam, the Netherlands;	The Generation R Study Group, Erasmus Medical Center, Doctor Molewaterplein 40, 3015 GD, Rotterdam, the Netherlands;
Tonya White	M.D., Ph.D.	t.white@erasmusmc.nl	0000-0003-0271-1896	Erasmus Medical Center, Dept. Child and Adolescent Psychiatry/Psychology, Wytemaweg 8, 3015 GD, Rotterdam, the Netherlands;	Department of Radiology and Nuclear Medicine
Lidewij H. Wolters	Ph.D.	li.wolters@levvel.nl	0000-0002-6348-268X	Levvel, Academic Center for Child and Adolescent Psychiatry, postbox 303, 1115 ZG Duivendrecht, the Netherlands	Amsterdam UMC, department of child and adolescent psychiatry
Xiufeng Xu	M.D.	xfxu2004@sina.com		Department of Psychiatry,First Affiliated Hospitalof Kunming Medical University
Kei Yamada	MD PhD	kyamada@koto.kpu-m.ac.jp	0000-0002-8123-3935	Kyoto Prefectural University of Medicine, Department of Radiology, Kyoto, Japan
Je-Yeon Yun	M.D., Ph.D.	jeyeon.yun@gmail.com	0000-0002-5531-2410	Seoul National University Hospital, Seoul, Republic of Korea	Yeongeon Student Support Center, Seoul National University College of Medicine, Seoul, Republic of Korea
Qing Zhao	M.D.	zhaoqing@smhc.org.cn		Shanghai Mental Health Center, Shanghai Jiao Tong University School of Medicine
